# Influenza outbreak, disease transmission rate and mortality risk in the United States (2021 to 2050 Projection)

**DOI:** 10.1101/2021.04.16.21255632

**Authors:** Peter M. Etaware

**Author notes:** Corresponding Author Contact: 12, John Etaware Street, Tedi, P. O. Box 282, Navy Town, Lagos State, Nigeria.

## Abstract

Influenza and COVID-19 pandemics are among the deadliest respiratory diseases recorded in the history of humanity. Influenza infections are difficult to diagnose and nearly impossible to predict because the disease symptoms changes as the pathogen(s) evolve. The U.S. was the case study for this research (Latitude: 37.0902^°^N and Longitude: 95.7129°W). The principle employed in the design of the influenza forecast model was “The Integrated Independent System of Disease Prediction (IISDP)”, where the functionality of one forecast model depends on the predictive capacity of one or more forecast models. It was predicted that 49,734,427 individuals will be infected in 2021 out of the current estimation of 322,900.000 U.S. citizens (only about 1.5% of the total population). The situation was estimated by Etaware-Pred-2021 to worsen in 2050 (300,803,433 infected individuals out of the estimated 400,000,000 U.S. citizens), with a geometric increase in the ratio of infected individuals from 1.5% (in 2021) to 75.2% (in 2050), if necessary health precautions fail. unless there are potent influenza vaccines in circulation, total compliance to influenza vaccination and a high level of personal hygiene among U.S. citizens, influenza infection will become a global threat to humanity. These situations can be averted if the U.S. citizens act accordingly.
