## Supplementary File (S1) for "Influenza outbreak, disease transmission rate and mortality risk in the United States (2021 to 2050 Projection)"

### Sheet: Vaccination by Age
Year	Acquired Immunity % (U.S. Citizens≥65yrs)	Vaccinated	≥65yrs (Population)	Population (Total)	≥65yrs/Total Pop. (%)
1973	16	3.44286e+06	21517880	215178797	10
1974	17	3.69095e+06	21711491	217114909	10
1975	22	5.30177e+06	24098938	219081251	11
1976	21	5.1071e+06	24319507	221086429	11
1977	38	9.32707e+06	24544923	223135663	11
1978	23	5.69815e+06	24774563	225223303	11
1979	22	5.50161e+06	25007325	227339318	11
1980	19	4.93282e+06	25962203	229476354	11.3137
1981	20	5293760	26468800	231636058	11.4269
1982	21	5.67776e+06	27036941	233821844	11.5631
1983	21	5.80075e+06	27622615	236030238	11.703
1984	22	6.1963e+06	28164994	238256844	11.8213
1985	23	6.60648e+06	28723844	240499825	11.9434
1986	24	7.03808e+06	29325328	242763148	12.0798
1987	25	7.49103e+06	29964122	245052789	12.2276
1988	28	8.53373e+06	30477611	247372264	12.3205
1989	31	9.62335e+06	31043068	249725805	12.4309
1990	37	1.1579e+07	31294494	250000000	12.5178
1991	42	1.33725e+07	31839170	253200000	12.5747
1992	48	1.5524e+07	32341586	256400000	12.6137
1993	52	1.7088e+07	32861483	259600000	12.6585
1994	55	1.83092e+07	33289530	262800000	12.6672
1995	58	1.95657e+07	33733998	266000000	12.682
1996	62	2.11534e+07	34118425	269200000	12.674
1997	63	2.16534e+07	34370405	272400000	12.6176
1998	63	2.179e+07	34587269	275600000	12.5498
1999	63	2.19038e+07	34767891	278800000	12.4705
2000	65	2.27821e+07	35049382	282000000	12.4289
2001	65	2.2917e+07	35256984	284700000	12.3839
2015	66.7	3.11749e+07	46739001	314500000	14.8614
2016	63.4	3.0485e+07	48083578	315600000	15.2356
2017	65.3	3.2297e+07	49459441	316700000	15.6171
2018	59.6	3.0363e+07	50944636	317800000	16.0304
2019	68.1	3.57662e+07	52520123	318900000	16.4692
2020	69.8	3.76374e+07	53921806	320000000	16.8506
	Vaccination data was obtained from Elflein, J. 2020b. Flu vaccine coverage in the U.S. 2014-2020, by age. Health, Pharma and Medtech - Statista. Accessed on 16/03/2021 at 08:43 GMT. 2pg. https://www.statista.com/markets/412/topic/978/state-of-health/.
	Population data (Citizens≥65yrs) was obtained from Federal Interagency Forum on Child and Family Statistics, 2021. Pop2 children as a percentage of the population: persons in selected age groups as a percentage of the total U.S. population, and children ages 0–17 as a percentage of the dependent population, 1950–2019 and projected 2020–2050. Accessed on 16/03/2021 at 11:18 GMT. 2pg. https://www.c…
	Population data (Total) was obtained from Ewert, S. 2015. U. S. Population Trends: 2000 to 2060. Population division, U. S. Department of Commerce, Economics and Statistics Administration, U.S. Census Bureau. www.census.gov. 1-38pg

### Sheet: US Population by Age
Age (%)	Ages 0–17	<18years (Pop.)	Ages 18–64	18-64yrs (Pop.)	Age 65 and older	>65yrs (Pop)	Population (Total)
1950	31	4.92294e+07	61	9.68707e+07	8	1.27044e+07	158804395
1951	32	5.14791e+07	60	9.65234e+07	8	1.28698e+07	160872266
1952	32	5.22451e+07	60	9.79596e+07	8	1.30613e+07	163266028
1953	33	5.47503e+07	59	9.78869e+07	9	1.49319e+07	165910003
1954	33	5.5683e+07	58	9.78671e+07	9	1.51863e+07	168736387
1955	34	5.8373e+07	58	9.95775e+07	9	1.54517e+07	171685336
1956	34	5.93997e+07	57	9.95819e+07	9	1.57235e+07	174705003
1957	35	6.2213e+07	56	9.95408e+07	9	1.59976e+07	177751483
1958	35	6.32759e+07	56	1.01241e+08	9	1.6271e+07	180788392
1959	35	6.43252e+07	55	1.01082e+08	9	1.65408e+07	183786252
1960	36	6.72194e+07	55	1.02696e+08	9	1.68049e+07	186720571
1961	36	6.82451e+07	55	1.04263e+08	9	1.70613e+07	189569843
1962	36	6.92329e+07	54	1.03849e+08	9	1.73082e+07	192313746
1963	36	7.01757e+07	54	1.05263e+08	9	1.75439e+07	194932403
1964	36	7.10671e+07	54	1.06601e+08	9	1.77668e+07	197408505
1965	36	7.19041e+07	54	1.07856e+08	10	1.99734e+07	199733676
1966	36	7.26825e+07	55	111042668	10	20189576	201895760
1967	35	71366778	55	112147794	10	20390508	203905080
1968	35	7.2032e+07	55	1.13193e+08	10	2.05806e+07	205805754
1969	35	7.26807e+07	56	1.16289e+08	10	2.07659e+07	207659263
1970	34	7.12345e+07	56	1.17327e+08	10	2.09513e+07	209513341
1971	34	7.18706e+07	56	1.18375e+08	10	2.11384e+07	211384068
1972	33	7.0379e+07	57	1.21564e+08	10	2.1327e+07	213269802
1973	33	7.1009e+07	57	1.22652e+08	10	2.15179e+07	215178797
1974	32	6.94768e+07	58	1.25927e+08	10	2.17115e+07	217114909
1975	31	6.79152e+07	58	1.27067e+08	11	2.40989e+07	219081251
1976	30	6.63259e+07	59	1.30441e+08	11	2.43195e+07	221086429
1977	30	6.69407e+07	59	1.3165e+08	11	2.45449e+07	223135663
1978	29	6.53148e+07	60	1.35134e+08	11	2.47746e+07	225223303
1979	29	6.59284e+07	60	1.36404e+08	11	2.50073e+07	227339318
1980	28.0266	6.43145e+07	60.6597	1.392e+08	11.3137	2.59622e+07	229476354
1981	27.5473	6.38095e+07	61.0258	1.41358e+08	11.4269	2.64688e+07	231636058
1982	27.1136	6.33975e+07	61.3234	1.43387e+08	11.5631	2.70369e+07	233821844
1983	26.7614	6.31649e+07	61.5356	1.45243e+08	11.703	2.76226e+07	236030238
1984	26.4953	6.31269e+07	61.6834	1.46965e+08	11.8213	2.8165e+07	238256844
1985	26.3209	6.33017e+07	61.7357	1.48474e+08	11.9434	2.87238e+07	240499825
1986	26.1794	6.3554e+07	61.7408	1.49884e+08	12.0798	2.93253e+07	242763148
1987	26.0252	6.37755e+07	61.7472	1.51313e+08	12.2276	2.99641e+07	245052789
1988	25.868	6.39902e+07	61.8115	1.52904e+08	12.3205	3.04776e+07	247372264
1989	25.7096	6.42035e+07	61.8596	1.54479e+08	12.4309	3.10431e+07	249725805
1990	25.725	6.43125e+07	61.7572	1.54393e+08	12.5178	3.12945e+07	250000000
1991	25.8153	6.53644e+07	61.61	1.55996e+08	12.5747	3.18392e+07	253200000
1992	25.9252	6.64721e+07	61.4611	1.57586e+08	12.6137	3.23416e+07	256400000
1993	26.0026	6.75028e+07	61.3389	1.59236e+08	12.6585	3.28615e+07	259600000
1994	26.0832	6.85465e+07	61.2496	1.60964e+08	12.6672	3.32895e+07	262800000
1995	26.087	6.93914e+07	61.2311	1.62875e+08	12.682	3.3734e+07	266000000
1996	26.0679	7.01748e+07	61.2581	1.64907e+08	12.674	3.41184e+07	269200000
1997	26.0104	7.08522e+07	61.372	1.67177e+08	12.6176	3.43704e+07	272400000
1998	25.8936	7.13627e+07	61.5566	1.6965e+08	12.5498	3.45873e+07	275600000
1999	25.7835	7.18844e+07	61.7459	1.72148e+08	12.4705	3.47679e+07	278800000
2000	25.6505	7.23345e+07	61.9206	1.74616e+08	12.4289	3.50494e+07	282000000
2001	25.5014	7.26026e+07	62.1147	1.7684e+08	12.3839	3.5257e+07	284700000
2002	25.3582	7.28794e+07	62.2917	1.79026e+08	12.3502	3.54944e+07	287400000
2003	25.1978	7.30988e+07	62.4401	1.81139e+08	12.3621	3.58625e+07	290100000
2004	25.0329	7.32964e+07	62.6028	1.83301e+08	12.3643	3.62027e+07	292800000
2005	24.8797	7.35195e+07	62.7183	1.85333e+08	12.4019	3.66477e+07	295500000
2006	24.7194	7.37132e+07	62.8253	1.87345e+08	12.4553	3.71417e+07	298200000
2007	24.5723	7.3938e+07	62.8707	1.89178e+08	12.557	3.77841e+07	300900000
2008	24.369	7.39842e+07	62.8792	1.90901e+08	12.7519	3.87146e+07	303600000
2009	24.1659	7.40202e+07	62.9179	1.92718e+08	12.9162	3.95623e+07	306300000
2010	23.9623	7.40436e+07	62.9515	1.9452e+08	13.0861	4.04361e+07	309000000
2011	23.722	7.35619e+07	63.0059	1.95381e+08	13.2721	4.11567e+07	310100000
2012	23.4829	7.30788e+07	62.7739	1.95352e+08	13.7432	4.27688e+07	311200000
2013	23.2817	7.27087e+07	62.5948	1.95483e+08	14.1235	4.41078e+07	312300000
2014	23.1114	7.2431e+07	62.3876	1.95523e+08	14.5011	4.54463e+07	313400000
2015	22.9601	7.22094e+07	62.1786	1.95552e+08	14.8614	4.6739e+07	314500000
2016	22.8058	7.19752e+07	61.9586	1.95541e+08	15.2356	4.80836e+07	315600000
2017	22.6427	7.17093e+07	61.7402	1.95531e+08	15.6171	4.94594e+07	316700000
2018	22.4432	7.13245e+07	61.5264	1.95531e+08	16.0304	5.09446e+07	317800000
2019	22.2518	7.09609e+07	61.2791	1.95419e+08	16.4692	5.25201e+07	318900000
2020	22.2363	7.11562e+07	60.9131	1.94922e+08	16.8506	5.39218e+07	320000000
2021	22.1308	7.14604e+07	60.6027	1.95686e+08	17.2665	5.57535e+07	322900000
2022	22.0193	7.1739e+07	60.2805	1.96394e+08	17.7002	5.76672e+07	325800000
2023	21.9128	7.20272e+07	59.9652	1.97105e+08	18.1221	5.95673e+07	328700000
2024	21.8042	7.23028e+07	59.6691	1.97863e+08	18.5266	6.14343e+07	331600000
2025	21.687	7.25431e+07	59.3647	1.98575e+08	18.9482	6.33818e+07	334500000
2026	21.5766	7.27995e+07	59.0871	1.9936e+08	19.3363	6.52407e+07	337400000
2027	21.5043	7.31793e+07	58.8086	2.00126e+08	19.6871	6.69951e+07	340300000
2028	21.4332	7.35586e+07	58.549	2.0094e+08	20.0179	6.87013e+07	343200000
2029	21.362	7.39339e+07	58.3101	2.01811e+08	20.3278	7.03547e+07	346100000
2030	21.3044	7.43522e+07	58.0994	2.02767e+08	20.5963	7.1881e+07	349000000
2031	21.249	7.46051e+07	57.9686	2.03528e+08	20.7824	7.2967e+07	351100000
2032	21.1912	7.48475e+07	57.8766	2.0442e+08	20.9321	7.39322e+07	353200000
2033	21.1332	7.50861e+07	57.8032	2.05375e+08	21.0636	7.4839e+07	355300000
2034	21.0828	7.53499e+07	57.7166	2.06279e+08	21.2007	7.57711e+07	357400000
2035	21.0117	7.55369e+07	57.6111	2.07112e+08	21.3772	7.68511e+07	359500000
2036	20.9392	7.5716e+07	57.5356	2.08049e+08	21.5253	7.78354e+07	361600000
2037	20.8659	7.58892e+07	57.5318	2.09243e+08	21.6023	7.85676e+07	363700000
2038	20.7926	7.60593e+07	57.583	2.10639e+08	21.6244	7.91019e+07	365800000
2039	20.7201	7.62294e+07	57.6583	2.12125e+08	21.6216	7.95458e+07	367900000
2040	20.6493	7.64023e+07	57.712	2.13535e+08	21.6387	8.00632e+07	370000000
2041	20.5806	7.67656e+07	57.8002	2.15595e+08	21.6192	8.06398e+07	373000000
2042	20.5147	7.71352e+07	57.865	2.17572e+08	21.6203	8.12924e+07	376000000
2043	20.4519	7.75127e+07	57.9232	2.19529e+08	21.6249	8.19585e+07	379000000
2044	20.3924	7.78991e+07	57.9644	2.21424e+08	21.6432	8.26768e+07	382000000
2045	20.3364	7.82952e+07	57.9445	2.23086e+08	21.7191	8.36186e+07	385000000
2046	20.2841	7.87024e+07	57.9429	2.24818e+08	21.773	8.44793e+07	388000000
2047	20.2357	7.91217e+07	57.9287	2.26501e+08	21.8356	8.53771e+07	391000000
2048	20.1913	7.95537e+07	57.9108	2.28168e+08	21.898	8.6278e+07	394000000
2049	20.1506	7.99978e+07	57.9031	2.29875e+08	21.9464	8.7127e+07	397000000
2050	20.1133	8.04531e+07	57.858	2.31432e+08	22.0287	8.8115e+07	400000000
	Population data (by age distribution) was obtained from Federal Interagency Forum on Child and Family Statistics, 2021. Pop2 children as a percentage of the population: persons in selected age groups as a percentage of the total U.S. population, and children ages 0–17 as a percentage of the dependent population, 1950–2019 and projected 2020–2050. Accessed on 16/03/2021 at 11:18 GMT. 2pg. https://…
	Population data (Total) was obtained from Ewert, S. 2015. U. S. Population Trends: 2000 to 2060. Population division, U. S. Department of Commerce, Economics and Statistics Administration, U.S. Census Bureau. www.census.gov. 1-38pg
