## Supplementary File (S3) for "Influenza outbreak, disease transmission rate and mortality risk in the United States (2021 to 2050 Projection)"

### Sheet: Model 1
Current Influenza outbreak	Population	Current Year	Past Year	Previous Influenza outbreak	Previous Infection Rate	Vaccinated US Citizens	Current Infection Rate	Susceptibility Index	Acquired Immunity (%)
9300000	311200000	2012	2011	21000000	6.77	162049917	2.98843	0.479274	52.0726
34000000	312300000	2013	2012	9300000	2.98843	161792845	10.887	0.481931	51.8069
30000000	313400000	2014	2013	34000000	10.887	161535776	9.57243	0.48457	51.543
30000000	314500000	2015	2014	30000000	9.57243	161278705	9.53895	0.48719	51.281
24000000	315600000	2016	2015	30000000	9.53895	161021635	7.60456	0.489792	51.0208
29000000	316700000	2017	2016	24000000	7.60456	160764564	9.15693	0.492376	50.7624
45000000	317800000	2018	2017	29000000	9.15693	160507494	14.1598	0.494942	50.5058
36000000	318900000	2019	2018	45000000	14.1598	160250424	11.2888	0.49749	50.251
38000000	320000000	2020	2019	36000000	11.2888	159993353	11.875	0.500021	49.9979
Influenza outbreak data was obtained from 18. Elflein, J. 2020a. Estimated number of influenza cases in the United States from 2010 to 2019. Health, Pharma and Medtech - Statista. Accessed on 01/03/2021 at 16:05 GMT. 2pg. https://www.statista.com/markets/412/topic/978/state-of-health/.

### Sheet: U. S. Population
Year	<18years	18-64yrs	≥65years		<18years	18-64yrs	≥65years		<18years	18-64yrs	≥65years		<18years	18-64yrs	≥65years
2021	41508549	87530154	35689655		71460360	195686185	55753455		58.0861	44.7299	64.0134		0.419139	0.552701	0.359866
2022	42653340	89437997	37372029		71738963	196393803	57667235		59.4563	45.5401	64.8063		0.405437	0.544599	0.351937
2023	43798343	91337381	39062648		72027225	197105465	59567310		60.808	46.3393	65.5773		0.39192	0.536607	0.344227
2024	44935190	93244658	40753529		72302808	197862843	61434348		62.1486	47.1259	66.3367		0.378514	0.528741	0.336633
2025	46054985	95125333	42488068		72543088	198575072	63381841		63.4864	47.904	67.0351		0.365136	0.52096	0.329649
2026	47177590	97025355	44200447		72799499	199359778	65240723		64.8048	48.6685	67.7498		0.351952	0.513315	0.322502
2027	48346022	98909530	45882847		73179268	200125588	66995144		66.0652	49.4237	68.4868		0.339348	0.505763	0.315132
2028	49512141	100805012	47556252		73558628	200940026	68701346		67.3098	50.1667	69.2217		0.326902	0.498333	0.307783
2029	50674503	102716026	49217882		73933907	201811425	70354668		68.5403	50.897	69.9568		0.314597	0.49103	0.300432
2030	51852465	104654581	50836372		74352183	202766771	71881046		69.739	51.6133	70.7229		0.30261	0.483867	0.292771
2031	52379560	105779092	51701072		74605087	203527903	72967010		70.2091	51.9728	70.8554		0.297909	0.480272	0.291446
2032	52901112	106955631	52519284		74847485	204420301	73932213		70.6785	52.3214	71.0371		0.293215	0.476786	0.289629
2033	53419886	108156381	53316068		75086121	205374875	74839004		71.1448	52.6629	71.241		0.288552	0.473371	0.28759
2034	53948078	109334271	54126290		75349860	206278999	75771140		71.5968	53.0031	71.4339		0.284032	0.469969	0.285661
2035	54442576	110480091	55002279		75536913	207112001	76851086		72.0741	53.3432	71.5699		0.279259	0.466568	0.284301
2036	54932204	111668157	55840890		75715996	208048561	77835443		72.5503	53.6741	71.7422		0.274497	0.463259	0.282578
2037	55417818	112966069	56573669		75889189	209243218	78567593		73.0247	53.9879	72.0064		0.269753	0.460121	0.279936
2038	55900599	114351167	57222096		76059266	210638788	79101946		73.4961	54.2878	72.3397		0.265039	0.457122	0.276603
2039	56381947	115776790	57831431		76229426	212124730	79545844		73.9635	54.5796	72.702		0.260365	0.454204	0.27298
2040	56863049	117170416	58473009		76402316	213534500	80063184		74.4258	54.8719	73.0336		0.255742	0.451281	0.269664
2041	58072049	119656172	59790596		76765635	215594612	80639753		75.6485	55.5005	74.1453		0.243515	0.444995	0.258547
2042	59281924	122107550	61141687		77135216	217572350	81292434		76.8546	56.1227	75.212		0.231454	0.438773	0.24788
2043	60493547	124551126	62498833		77512739	219528792	81958469		78.0434	56.7357	76.2567		0.219566	0.432643	0.237433
2044	61707462	126968486	63879902		77899114	221424046	82676840		79.2146	57.3418	77.2646		0.207854	0.426582	0.227354
2045	62924210	129280127	65363858		78295227	223086150	83618623		80.3679	57.9508	78.169		0.196321	0.420492	0.21831
2046	64144523	131623590	66812425		78702357	224818336	84479306		81.5027	58.5466	79.0873		0.184973	0.414534	0.209127
2047	65369120	133944033	68279729		79121728	226501139	85377133		82.6184	59.1361	79.9743		0.173816	0.408639	0.200257
2048	66598307	136256791	69750129		79553652	228168358	86277990		83.715	59.7177	80.8435		0.16285	0.402823	0.191565
2049	67832064	138587786	71197722		79997760	229875216	87127025		84.7925	60.2883	81.7172		0.152075	0.397117	0.182828
2050	69070083	140847200	72712632		80453092	231431934	88114974		85.8514	60.859	82.5202		0.141486	0.39141	0.174798
