## Supplementary File (S7) for "Influenza outbreak, disease transmission rate and mortality risk in the United States (2021 to 2050 Projection)"

### Sheet: Etaware-Vac-2021
	Etaware-Vac-2021												Etaware-Vac-2021
		U.S. Influenza Vaccine Administration (Estimated Value)
												Vaccinated U.S. Citizens (Estimated)
		Population by Age Distribution				Age Distribution (%)				No.	Year	<18years	18-64yrs	≥65years	Total	Vac. (%)
No.	Year	<18years	18-64yrs	≥65years	Total	<18yrs	18-64yrs	≥65yrs		1	2021	4.15085e+07	8.75302e+07	3.56897e+07	164728359	51
1	2021	71460360	195686185	55753455	322900000	22.1308	60.6027	17.2665		2	2022	4.26533e+07	8.9438e+07	3.7372e+07	169463366	52
2	2022	71738963	196393803	57667235	325800000	22.0193	60.2805	17.7002		3	2023	4.37983e+07	9.13374e+07	3.90626e+07	174198372	53
3	2023	72027225	197105465	59567310	328700000	21.9128	59.9652	18.1221		4	2024	4.49352e+07	9.32447e+07	4.07535e+07	178933378	54
4	2024	72302808	197862843	61434348	331600000	21.8042	59.6691	18.5266		5	2025	4.6055e+07	9.51253e+07	4.24881e+07	183668386	54.9
5	2025	72543088	198575072	63381841	334500000	21.687	59.3647	18.9482		6	2026	4.71776e+07	9.70254e+07	4.42004e+07	188403392	55.8
6	2026	72799499	199359778	65240723	337400000	21.5766	59.0871	19.3363		7	2027	4.8346e+07	9.89095e+07	4.58828e+07	193138398	56.8
7	2027	73179268	200125588	66995144	340300000	21.5043	58.8086	19.6871		8	2028	4.95121e+07	1.00805e+08	4.75563e+07	197873405	57.7
8	2028	73558628	200940026	68701346	343200000	21.4332	58.549	20.0179		9	2029	5.06745e+07	1.02716e+08	4.92179e+07	202608411	58.5
9	2029	73933907	201811425	70354668	346100000	21.362	58.3101	20.3278		10	2030	5.18525e+07	1.04655e+08	5.08364e+07	207343417	59.4
10	2030	74352183	202766771	71881046	349000000	21.3044	58.0994	20.5963		11	2031	5.23796e+07	1.05779e+08	5.17011e+07	209859723	59.8
11	2031	74605087	203527903	72967010	351100000	21.249	57.9686	20.7824		12	2032	5.29011e+07	1.06956e+08	5.25193e+07	212376028	60.1
12	2032	74847485	204420301	73932213	353200000	21.1912	57.8766	20.9321		13	2033	5.34199e+07	1.08156e+08	5.33161e+07	214892334	60.5
13	2033	75086121	205374875	74839004	355300000	21.1332	57.8032	21.0636		14	2034	5.39481e+07	1.09334e+08	5.41263e+07	217408639	60.8
14	2034	75349860	206278999	75771140	357400000	21.0828	57.7166	21.2007		15	2035	5.44426e+07	1.1048e+08	5.50023e+07	219924946	61.2
15	2035	75536913	207112001	76851086	359500000	21.0117	57.6111	21.3772		16	2036	5.49322e+07	1.11668e+08	5.58409e+07	222441251	61.5
16	2036	75715996	208048561	77835443	361600000	20.9392	57.5356	21.5253		17	2037	5.54178e+07	1.12966e+08	5.65737e+07	224957557	61.9
17	2037	75889189	209243218	78567593	363700000	20.8659	57.5318	21.6023		18	2038	5.59006e+07	1.14351e+08	5.72221e+07	227473862	62.2
18	2038	76059266	210638788	79101946	365800000	20.7926	57.583	21.6244		19	2039	5.63819e+07	1.15777e+08	5.78314e+07	229990168	62.5
19	2039	76229426	212124730	79545844	367900000	20.7201	57.6583	21.6216		20	2040	5.6863e+07	1.1717e+08	5.8473e+07	232506474	62.8
20	2040	76402316	213534500	80063184	370000000	20.6493	57.712	21.6387		21	2041	5.8072e+07	1.19656e+08	5.97906e+07	237518818	63.7
21	2041	76765635	215594612	80639753	373000000	20.5806	57.8002	21.6192		22	2042	5.92819e+07	1.22108e+08	6.11417e+07	242531162	64.5
22	2042	77135216	217572350	81292434	376000000	20.5147	57.865	21.6203		23	2043	6.04935e+07	1.24551e+08	6.24988e+07	247543506	65.3
23	2043	77512739	219528792	81958469	379000000	20.4519	57.9232	21.6249		24	2044	6.17075e+07	1.26968e+08	6.38799e+07	252555850	66.1
24	2044	77899114	221424046	82676840	382000000	20.3924	57.9644	21.6432		25	2045	6.29242e+07	1.2928e+08	6.53639e+07	257568194	66.9
25	2045	78295227	223086150	83618623	385000000	20.3364	57.9445	21.7191		26	2046	6.41445e+07	1.31624e+08	6.68124e+07	262580537	67.7
26	2046	78702357	224818336	84479306	388000000	20.2841	57.9429	21.773		27	2047	6.53691e+07	1.33944e+08	6.82797e+07	267592882	68.4
27	2047	79121728	226501139	85377133	391000000	20.2357	57.9287	21.8356		28	2048	6.65983e+07	1.36257e+08	6.97501e+07	272605226	69.2
28	2048	79553652	228168358	86277990	394000000	20.1913	57.9108	21.898		29	2049	6.78321e+07	1.38588e+08	7.11977e+07	277617571	69.9
29	2049	79997760	229875216	87127025	397000000	20.1506	57.9031	21.9464		30	2050	6.90701e+07	1.40847e+08	7.27126e+07	282629915	70.7
30	2050	80453092	231431934	88114974	400000000	20.1133	57.858	22.0287
		Population by Age Distribution				Age Distribution (%)				No.	Year	<18years	18-64yrs	≥65years	Total	Vac. (%)
No.	Year	<18years	18-64yrs	≥65years	Total	<18yrs	18-64yrs	≥65yrs		31	2011	4.37305e+07	8.61229e+07	3.24536e+07	162306987	52.3
31	2011	73561924	195381418	41156658	310100000	23.722	63.0059	13.2721		31	2011	4.37305e+07	8.61229e+07	3.24536e+07	162306987	52.3
32	2012	73078831	195352388	42768781	311200000	23.4829	62.7739	13.7432		32	2012	4.32876e+07	8.60831e+07	3.26792e+07	162049917	52.1
33	2013	72708742	195483485	44107772	312300000	23.2817	62.5948	14.1235		33	2013	4.28816e+07	8.60968e+07	3.28144e+07	161792845	51.8
34	2014	72431033	195522649	45446318	313400000	23.1114	62.3876	14.5011		34	2014	4.25058e+07	8.60757e+07	3.29542e+07	161535776	51.5
35	2015	72209413	195551586	46739001	314500000	22.9601	62.1786	14.8614		35	2015	4.21479e+07	8.60485e+07	3.30823e+07	161278705	51.3
36	2016	71975167	195541255	48083578	315600000	22.8058	61.9586	15.2356		36	2016	4.17836e+07	8.60046e+07	3.32334e+07	161021635	51
37	2017	71709280	195531279	49459441	316700000	22.6427	61.7402	15.6171		37	2017	4.1406e+07	8.59582e+07	3.34003e+07	160764564	50.8
38	2018	71324505	195530859	50944636	317800000	22.4432	61.5264	16.0304		38	2018	4.09834e+07	8.59126e+07	3.36114e+07	160507494	50.5
39	2019	70960940	195418938	52520123	318900000	22.2518	61.2791	16.4692		39	2019	4.05662e+07	8.58238e+07	3.38604e+07	160250424	50.3
40	2020	71156151	194922043	53921806	320000000	22.2363	60.9131	16.8506		40	2020	4.03508e+07	8.55914e+07	3.40511e+07	159993353	50

### Sheet: Etaware-Inra-2021
	Etaware-Inra-2021
		U.S. Influenza Infection Rate Estimator
													U.S. Influenza Trend
U.S. Citizens												No.	Year	Infection Rate (%)
No.	Year	Acq. Immunity (%)										1	2021	9.64215
1	2021	51										2	2022	9.83121
2	2022	52										3	2023	10.0203
3	2023	53										4	2024	10.2093
4	2024	54										5	2025	10.3795
5	2025	54.9										6	2026	10.5496
6	2026	55.8										7	2027	10.7387
7	2027	56.8										8	2028	10.9089
8	2028	57.7										9	2029	11.0601
9	2029	58.5										10	2030	11.2303
10	2030	59.4										11	2031	11.3059
11	2031	59.8										12	2032	11.3626
12	2032	60.1										13	2033	11.4382
13	2033	60.5										14	2034	11.495
14	2034	60.8										15	2035	11.5706
15	2035	61.2										16	2036	11.6273
16	2036	61.5										17	2037	11.7029
17	2037	61.9										18	2038	11.7596
18	2038	62.2										19	2039	11.8164
19	2039	62.5										20	2040	11.8731
20	2040	62.8										21	2041	12.0432
21	2041	63.7										22	2042	12.1945
22	2042	64.5										23	2043	12.3457
23	2043	65.3										24	2044	12.497
24	2044	66.1										25	2045	12.6482
25	2045	66.9										26	2046	12.7995
26	2046	67.7										27	2047	12.9318
27	2047	68.4										28	2048	13.0831
28	2048	69.2										29	2049	13.2154
29	2049	69.9										30	2050	13.3667
30	2050	70.7										31	2011	9.88793
31	2011	52.3										32	2012	9.85012
32	2012	52.1										33	2013	9.7934
33	2013	51.8										34	2014	9.73668
34	2014	51.5										35	2015	9.69887
35	2015	51.3										36	2016	9.64215
36	2016	51										37	2017	9.60434
37	2017	50.8										38	2018	9.54762
38	2018	50.5										39	2019	9.50981
39	2019	50.3										40	2020	9.45309
40	2020	50

### Sheet: Etaware-Mort-2021
	Etaware-Mort-2021
	Influenza & Pneumonia Death Forecast System
							Current U.S. Update
U.S. Citizens			Preceeding		No.	Year	Death Toll	Death Rate/10,000	Population
No.	Year	Vaccinated	Death Rate/10,000		1	2001	8886.14	0.31	284700000
1	2001	124941079	0.38		2	2002	11842.6	0.41	287400000
2	2002	129121407	0.14		3	2003	8906.55	0.31	290100000
3	2003	133301739	0.46		4	2004	12073.5	0.41	292800000
4	2004	137482070	0.2		5	2005	9347.85	0.32	295500000
5	2005	141662398	0.5		6	2006	9884.17	0.33	298200000
6	2006	145842732	0.49		7	2007	11262.3	0.37	300900000
7	2007	150023064	0.4		8	2008	11945.8	0.39	303600000
8	2008	154027589	0.37		9	2009	12193.2	0.4	306300000
9	2009	158383726	0.39		10	2010	12557.7	0.41	309000000
10	2010	162388251	0.4		11	2011	12461.8	0.4	310100000
11	2011	162306987	0.41		12	2012	12483	0.4	311200000
12	2012	162049917	0.4		13	2013	12464.2	0.4	312300000
13	2013	161792845	0.4		14	2014	12458.9	0.4	313400000
14	2014	161535776	0.4		15	2015	12448.9	0.4	314500000
15	2015	161278705	0.4		16	2016	12440.4	0.39	315600000
16	2016	161021635	0.4		17	2017	12431.2	0.39	316700000
17	2017	160764564	0.39		18	2018	12422.2	0.39	317800000
18	2018	160507494	0.39		19	2019	12413	0.39	318900000
19	2019	160250424	0.39		20	2020	12403.7	0.39	320000000
20	2020	159993353	0.39		21	2021	12909.1	0.4	322900000
21	2021	164,728,359	0.39		22	2022	13269.3	0.41	325800000
22	2022	169463366	0.4		23	2023	13678.7	0.42	328700000
23	2023	174198372	0.41		24	2024	14073.8	0.42	331600000
24	2024	178933378	0.42		25	2025	14475	0.43	334500000
25	2025	183668386	0.42		26	2026	14875.8	0.44	337400000
26	2026	188403392	0.43		27	2027	15278.3	0.45	340300000
27	2027	193138398	0.44		28	2028	15681.7	0.46	343200000
28	2028	197873405	0.45		29	2029	16086.2	0.46	346100000
29	2029	202608411	0.46		30	2030	16491.8	0.47	349000000
30	2030	207343417	0.46		31	2031	16669.7	0.47	351100000
31	2031	209859723	0.47		32	2032	16905.6	0.48	353200000
32	2032	212376028	0.47		33	2033	17124.5	0.48	355300000
33	2033	214892334	0.48		34	2034	17348.9	0.49	357400000
34	2034	217408639	0.48		35	2035	17572.1	0.49	359500000
35	2035	219924946	0.49		36	2036	17796.1	0.49	361600000
36	2036	222441251	0.49		37	2037	18020.3	0.5	363700000
37	2037	224957557	0.49		38	2038	18244.9	0.5	365800000
38	2038	227473862	0.5		39	2039	18469.7	0.5	367900000
39	2039	229990168	0.5		40	2040	18694.9	0.51	370000000
40	2040	232506474	0.5		41	2041	19177.7	0.51	373000000
41	2041	237518818	0.51		42	2042	19601.2	0.52	376000000
42	2042	242531162	0.51		43	2043	20042.7	0.53	379000000
43	2043	247543506	0.52		44	2044	20480.4	0.54	382000000
44	2044	252555850	0.53		45	2045	20920.5	0.54	385000000
45	2045	257568194	0.54		46	2046	21361.1	0.55	388000000
46	2046	262580537	0.54		47	2047	21802.7	0.56	391000000
47	2047	267592882	0.55		48	2048	22245.2	0.56	394000000
48	2048	272605226	0.56		49	2049	22688.6	0.57	397000000
49	2049	277617571	0.56		50	2050	23132.9	0.58	400000000
50	2050	282629915	0.57

### Sheet: Etaware-Pred-2021
	Etaware-Pred-2021								Etaware-Pred-2021
		The Unite States' Influenza Outbreak Predictor 3.0 Software
			Previous Data on Influenza		Current U.S. Data (Estimated Values)					Current
No.	Year	Vaccinated	Infection Rate (%)	Outbreak	Population	Acq. Immunity (%)	Suceptibility Index	Infection Rate (%)	No.	Year	Outbreak
1	2021	164,728,359	9.45309	2.77595e+07	322900000	51	0.49	9.6	1	2021	4.97344e+07
2	2022	169463366	9.64215	4.97344e+07	325800000	52	0.48	9.8	2	2022	5.72657e+07
3	2023	174198372	9.83121	5.72657e+07	328700000	53	0.47	10	3	2023	7.14514e+07
4	2024	178933378	10.0203	7.14514e+07	331600000	54	0.46	10.2	4	2024	8.216e+07
5	2025	183668386	10.2093	8.216e+07	334500000	54.9	0.45	10.4	5	2025	9.42082e+07
6	2026	188403392	10.3795	9.42082e+07	337400000	55.8	0.44	10.5	6	2026	1.05319e+08
7	2027	193138398	10.5496	1.05319e+08	340300000	56.8	0.43	10.7	7	2027	1.16682e+08
8	2028	197873405	10.7387	1.16682e+08	343200000	57.7	0.42	10.9	8	2028	1.27641e+08
9	2029	202608411	10.9089	1.27641e+08	346100000	58.5	0.41	11.1	9	2029	1.38461e+08
10	2030	207343417	11.0601	1.38461e+08	349000000	59.4	0.41	11.2	10	2030	1.49139e+08
11	2031	209859723	11.2303	1.49139e+08	351100000	59.8	0.4	11.3	11	2031	1.52857e+08
12	2032	212376028	11.3059	1.52857e+08	353200000	60.1	0.4	11.4	12	2032	1.59648e+08
13	2033	214892334	11.3626	1.59648e+08	355300000	60.5	0.4	11.4	13	2033	1.64924e+08
14	2034	217408639	11.4382	1.64924e+08	357400000	60.8	0.39	11.5	14	2034	1.7083e+08
15	2035	219924946	11.495	1.7083e+08	359500000	61.2	0.39	11.6	15	2035	1.76398e+08
16	2036	222441251	11.5706	1.76398e+08	361600000	61.5	0.38	11.6	16	2036	1.82032e+08
17	2037	224957557	11.6273	1.82032e+08	363700000	61.9	0.38	11.7	17	2037	1.87602e+08
18	2038	227473862	11.7029	1.87602e+08	365800000	62.2	0.38	11.8	18	2038	1.93109e+08
19	2039	229990168	11.7596	1.93109e+08	367900000	62.5	0.37	11.8	19	2039	1.98555e+08
20	2040	232506474	11.8164	1.98555e+08	370000000	62.8	0.37	11.9	20	2040	2.0397e+08
21	2041	237518818	11.8731	2.0397e+08	373000000	63.7	0.36	12	21	2041	2.16394e+08
22	2042	242531162	12.0432	2.16394e+08	376000000	64.5	0.35	12.2	22	2042	2.25345e+08
23	2043	247543506	12.1945	2.25345e+08	379000000	65.3	0.35	12.3	23	2043	2.35723e+08
24	2044	252555850	12.3457	2.35723e+08	382000000	66.1	0.34	12.5	24	2044	2.45208e+08
25	2045	257568194	12.497	2.45208e+08	385000000	66.9	0.33	12.6	25	2045	2.5492e+08
26	2046	262580537	12.6482	2.5492e+08	388000000	67.7	0.32	12.8	26	2046	2.64325e+08
27	2047	267592882	12.7995	2.64325e+08	391000000	68.4	0.32	12.9	27	2047	2.73625e+08
28	2048	272605226	12.9318	2.73625e+08	394000000	69.2	0.31	13.1	28	2048	2.82817e+08
29	2049	277617571	13.0831	2.82817e+08	397000000	69.9	0.3	13.2	29	2049	2.91846e+08
30	2050	282629915	13.2154	2.91846e+08	400000000	70.7	0.29	13.4	30	2050	3.00803e+08
31	2011	162306987	9.88793	21000000	310100000	52.3	0.48	9.9	31	2011	3.56242e+07
32	2012	162049917	9.88793	21000000	311200000	52.1	0.48	9.9	32	2012	3.55282e+07
33	2013	161792845	9.85012	9300000	312300000	51.8	0.48	9.8	33	2013	4.09689e+07
34	2014	161535776	9.7934	34000000	313400000	51.5	0.48	9.7	34	2014	2.89185e+07
35	2015	161278705	9.73668	30000000	314500000	51.3	0.49	9.7	35	2015	3.075e+07
36	2016	161021635	9.69887	30000000	315600000	51	0.49	9.6	36	2016	3.06581e+07
37	2017	160764564	9.64215	24000000	316700000	50.8	0.49	9.6	37	2017	3.35098e+07
38	2018	160507494	9.60434	29000000	317800000	50.5	0.49	9.5	38	2018	3.10735e+07
39	2019	160250424	9.54762	45000000	318900000	50.3	0.5	9.5	39	2019	2.34105e+07
40	2020	159993353	9.50981	36000000	320000000	50	0.5	9.5	40	2020	2.77595e+07
