## Supplementary File (S8) for "Influenza outbreak, disease transmission rate and mortality risk in the United States (2021 to 2050 Projection)"

### Sheet: Model 2A
Death by Influenza and Pneumonia	Population	Year	Vaccinated U.S. Populace	Susceptibilty Index	Acquired Immunity (%)	Preceeding Mortality Rate/10,000	Past Death Toll
2766	223135663	1977	33586836	0.849478	15.0522	0.15	2766
4894	225223303	1978	36068863	0.839853	16.0147	0.12	2766
1036	227339318	1979	38629584	0.83008	16.992	0.22	4894
2142	229476354	1980	41248604	0.820249	17.9751	0.05	1036
3652	231636058	1981	43930491	0.810347	18.9653	0.09	2142
1117	233821844	1982	46684717	0.800341	19.9659	0.16	3652
5128	236030238	1983	49501637	0.790274	20.9726	0.05	1117
3137	238256844	1984	52369069	0.780199	21.9801	0.22	5128
7598	240499825	1985	55281911	0.770137	22.9863	0.13	3137
4182	242763148	1986	58251176	0.760049	23.9951	0.32	7598
961	245052789	1987	61293430	0.749877	25.0123	0.17	4182
4959	247372264	1988	64418420	0.739589	26.0411	0.04	961
4215	249725805	1989	67637887	0.729151	27.0849	0.2	4959
6911	250000000	1990	65090549	0.739638	26.0362	0.17	4215
3326	253200000	1991	70657571	0.720942	27.9058	0.28	6911
6168	256400000	1992	76224590	0.702712	29.7288	0.13	3326
6399	259600000	1993	81791612	0.684932	31.5068	0.24	6168
7429	262800000	1994	87358629	0.667585	33.2415	0.25	6399
6667	266000000	1995	92925648	0.650655	34.9345	0.28	7429
4941	269200000	1996	98492665	0.634128	36.5872	0.25	6667
9673	272400000	1997	104059687	0.617989	38.2011	0.18	4941
9393	275600000	1998	109626703	0.602225	39.7775	0.36	9673
9655	278800000	1999	115193725	0.586823	41.3177	0.34	9393
10594	282000000	2000	120760745	0.57177	42.823	0.35	9655
3911	284700000	2001	124941079	0.561148	43.8852	0.38	10594
13291	287400000	2002	129121407	0.550726	44.9274	0.14	3911
5856	290100000	2003	133301739	0.540497	45.9503	0.46	13291
14715	292800000	2004	137482070	0.530457	46.9543	0.2	5856
14446	295500000	2005	141662398	0.520601	47.9399	0.5	14715
11784	298200000	2006	145842732	0.510923	48.9077	0.49	14446
4630	300900000	2007	150023064	0.501419	49.8581	0.4	11784
Data on deaths associated with influenza and pneumonia in the U.S. was obtained from CDC, 2010. Estimates of Deaths Associated with Seasonal Influenza in the United States, 1976-2007. Morbidity and Mortality Weekly Report (MMWR). Last reviewed: 27/08/2010. 59(33);1057-1062. https://www.cdc.gov/mmwr/.
and Elflein, J. 2019. Deaths by influenza and pneumonia in the U.S. 1950-2017. Health, Pharma and Medtech - Statista. Accessed on 01/03/2021 at 16:06 GMT. 3pg. https://www.statista.com/markets/412/topic/978/state-of-health/.
